# Which social media platforms facilitate monitoring the opioid crisis?

**DOI:** 10.1101/2024.07.06.24310035

**Authors:** Kristy A. Carpenter, Anna T. Nguyen, Delaney A. Smith, Issah A. Samori, Keith Humphreys, Anna Lembke, Mathew V. Kiang, Johannes C. Eichstaedt, Russ B. Altman

## Abstract

Social media can provide real-time insight into trends in substance use, addiction, and recovery. Prior studies have used platforms such as Reddit and X (formerly Twitter), but evolving policies around data access have threatened these platforms’ usability in research. We evaluate the potential of a broad set of platforms to detect emerging trends in the opioid epidemic. From these, we created a shortlist of 11 platforms, for which we documented official policies regulating drug-related discussion, data accessibility, geolocatability, and prior use in opioid-related studies. We quantified their volumes of opioid discussion, capturing informal language by including slang generated using a large language model. Beyond the most commonly used Reddit and X, the platforms with high potential for use in opioid-related surveillance are TikTok, YouTube, and Facebook. Leveraging many different social platforms, instead of a single platform, safeguards against sudden changes to data access and may better capture all populations that use opioids than any single platform.

**Teaser:** TikTok, Facebook, and YouTube may complement Reddit and X as text sources to monitor trends in the opioid epidemic.
