## Supplementary Data 1 for "Which social media platforms facilitate monitoring the opioid crisis?"

### Sheet: Sheet1
Platform name	Platform URL	Inclusion criteria	References	Example of potential opioid-related content
American Diabetes Association	diabetes.org	Prior research on ADR pharmacovigilance	(189)	Discussing medical use of opioids
AskAPatient	askapatient.com	Prior research on ADR pharmacovigilance	(189, 192)	Discussing medical use of opioids
Atoute.org	atoute.org	Prior research on ADR pharmacovigilance	(190)	Discussing medical use of opioids
Baidu Tieba	tieba.baidu.com	100M monthly users	(184)	Discussing recreational use of opioids
Bluelight	bluelight.org	Forum for drug-related discussion	(207)	Discussing recovery from opioid use
Clubhouse	clubhouse.com	GDP-B list of digital goods	(14)	Perceptions of opioids in broader community
Craigslist	craigslist.org	Evidence of illicit drug sale	(89)	Communication between sellers and buyers
DailyStrength	dailystrength.org	Prior research on ADR pharmacovigilance	(189–192)	Discussing medical use of opioids
Discord	discord.com	100M monthly users	(184)	Discussing recreational use of opioids
Doctissimo	www.doctissimo.fr	Prior research on ADR pharmacovigilance	(190, 208)	Discussing medical use of opioids
Douyin	douyin.com	100M monthly users	(184)	Discussing recreational use of opioids
DrugRatingZ	drugratingz.com	Prior research on ADR pharmacovigilance	(189, 192)	Discussing medical use of opioids
drugs-forum.com	drugs-forum.com	Forum for drug-related discussion	(53, 207)	Discussing recovery from opioid use
Drugs.com	drugs.com	Prior research on ADR pharmacovigilance	(189, 192)	Discussing medical use of opioids
Ebay	ebay.com	Evidence of illicit drug sale	(197–200)	Communication between sellers and buyers
Erowid	erowid.com	Forum for drug-related discussion	(188, 207)	Discussing recreational use of opioids
Etsy	etsy.com	Evidence of illicit drug sale	(202, 203)	Communication between sellers and buyers
exchanges.webmd.com	exchanges.webmd.com	Prior research on ADR pharmacovigilance	(190)	Discussing medical use of opioids
Facebook	facebook.com	100M monthly users	(67, 184, 186)	Perceptions of opioids in broader community
Facebook marketplace	facebook.com/marketplace	100M monthly users	See “Facebook”	Communication between sellers and buyers
Facebook Messenger	www.messenger.com	100M monthly users	(184)	Discussing recreational use of opioids
Flickr	flickr.com	Prior research on ADR pharmacovigilance	(195)	Perceptions of opioids in broader community
ForumClinic	forumclinic.com	Prior research on ADR pharmacovigilance	(192)	Discussing medical use of opioids
Goodreads	goodreads.com	GDP-B list of digital goods	(14)	Perceptions of opioids in broader community
Google groups	groups.google.com	Prior research on illicit drug use surveillance	(146)	Discussing recreational use of opioids
Google reviews	maps.google.com	GDP-B list of digital goods	(14)	Perceptions of opioids in broader community
Google+	plus.google.com	Prior research on ADR pharmacovigilance	(190)	Discussing recreational use of opioids
HealthBoards	healthboards.com	Prior research on ADR pharmacovigilance	(190)	Discussing medical use of opioids
Imo	imo.im	100M monthly users	(184)	Discussing recreational use of opioids
Instagram	instagram.com	100M monthly users	(33, 146, 184, 195)	Discussing recreational use of opioids
Kuaishou	kuaishou.com	100M monthly users	(184)	Discussing recreational use of opioids
Likee	likee.video	100M monthly users	(184)	Discussing recreational use of opioids
Line	line.me	100M monthly users	(184)	Discussing recreational use of opioids
LinkedIn	linkedin.com	100M monthly users	(184)	Perceptions of opioids in broader community
LiveJournal	livejournal.com	Prior research on ADR pharmacovigilance	(186, 196)	Discussing recreational use of opioids
MedHelp	medhelp.org	Prior research on ADR pharmacovigilance	(189, 190, 192, 194)	Discussing medical use of opioids
Medications.com	medications.com	Prior research on ADR pharmacovigilance	(192)	Discussing medical use of opioids
MediGuard	mediguard.org	Prior research on ADR pharmacovigilance	(189)	Discussing medical use of opioids
Meetup	meetup.com	GDP-B list of digital goods	(14)	Communication between sellers and buyers
Microsoft Teams	teams.microsoft.com	100M monthly users	(184)	Discussing recreational use of opioids
Myspace	myspace.com	Prior research on illicit drug use	(186)	Discussing recreational use of opioids
Nextdoor	nextdoor.com	GDP-B list of digital goods	(14)	Perceptions of opioids in broader community
PatientsLikeMe	patientslikeme.com	Prior research on ADR pharmacovigilance	(189, 192, 194)	Discussing medical use of opioids
Picsart	picsart.com	100M monthly users	(184)	Discussing recreational use of opioids
Pinterest	pinterest.com	100M monthly users	(184, 195)	Perceptions of opioids in broader community
QQ	im.qq.com	100M monthly users	(184)	Discussing recreational use of opioids
Quora	quora.com	100M monthly users	(184)	Discussing recreational use of opioids
Qzone	qzone.qq.com	100M monthly users	(184)	Discussing recreational use of opioids
Rakuten Viber	viber.com	100M monthly users	(184)	Discussing recreational use of opioids
Reddit	reddit.com	100M monthly users	(2, 67, 123, 127, 146, 184)	Discussing recreational use of opioids
Signal	signal.org	Evidence of illicit drug sale	(201)	Communication between sellers and buyers
Sina Weibo	us.weibo.com	100M monthly users	(184)	Discussing recreational use of opioids
Skype	skype.com	100M monthly users	(184)	Discussing recreational use of opioids
Snapchat	snapchat.com	100M monthly users	(184)	Discussing recreational use of opioids
Stack Exchange	stackexchange.com	100M monthly users	(184)	Discussing recreational use of opioids
SteadyHealth	steadyhealth.com	Prior research on ADR pharmacovigilance	(192)	Discussing medical use of opioids
Telegram	telegram.org	100M monthly users	(184, 201)	Communication between sellers and buyers
TikTok	tiktok.com	100M monthly users	(184)	Discussing recreational use of opioids
TripAdvisor	tripadvisor.com	GDP-B list of digital goods	(14)	Perceptions of opioids in broader community
Tumblr	tumblr.com	Prior research on ADR pharmacovigilance	(146, 195)	Discussing recreational use of opioids
Twitch	twitch.tv	100M monthly users	(184)	Discussing recreational use of opioids
Twitter	twitter.com	100M monthly users	(7, 67, 127, 146, 184, 186, 209, 210)	Discussing recreational use of opioids
Vevo	vevo.com	100M monthly users	(184)	Discussing recreational use of opioids
Vivelesronde	vivelesronde.com	Prior research on ADR pharmacovigilance	(190)	Discussing medical use of opioids
VK	vk.com	100M monthly users	(184)	Discussing recreational use of opioids
WeChat	wechat.com	100M monthly users	(184)	Discussing recreational use of opioids
WhatsApp	whatsapp.com	100M monthly users	(184, 201)	Communication between sellers and buyers
Wikipedia	wikipedia.com	GDP-B list of digital goods	(14)	Perceptions of opioids in broader community
Yelp	yelp.com	GDP-B list of digital goods	(14)	Perceptions of opioids in broader community
YikYak	yikyak.com	Prior research on illicit drug use	(187)	Discussing recreational use of opioids
YouTube	youtube.com	100M monthly users	(184, 186)	Discussing recreational use of opioids
