## Supplementary Data 2 for "Which social media platforms facilitate monitoring the opioid crisis?"

### Sheet: Sheet1
Platform	URL	Active Domain or Mobile Application	Meets Definition of Social Media	Only Functionality is Private Messaging	Default Language Not English	Largest User Base in USA/Canada
American Diabetes Association	diabetes.org	Yes	No	No	No	Not listed
AskAPatient	askapatient.com	Yes	No	No	No	Not listed
Atoute.org	atoute.org	Yes	No	No	Yes	Not listed
Baidu Tieba	tieba.baidu.com	Yes	Yes	No	Yes	Not listed
Bluelight	bluelight.org	Yes	Yes	No	No	Not listed
Clubhouse	clubhouse.com	Yes	Yes	No	No	Not listed
Craigslist	craigslist.org	Yes	No	No	No	Not listed
DailyStrength	dailystrength.org	Yes	Yes	No	No	Not listed
Discord	discord.com	Yes	Yes	Yes	No	Yes
Doctissimo	www.doctissimo.fr	Yes	Yes	No	Yes	Not listed
Douyin	douyin.com	Yes	Yes	No	Yes	No
DrugRatingZ	drugratingz.com	No	NA	NA	NA	NA
drugs-forum.com	drugs-forum.com	Yes	Yes	No	No	Not listed
Drugs.com	drugs.com	Yes	No	No	No	Not listed
Ebay	ebay.com	Yes	No	No	No	Not listed
Erowid	erowid.com	Yes	No	No	No	Not listed
Etsy	etsy.com	Yes	No	No	No	Yes
exchanges.webmd.com	exchanges.webmd.com	No	No	No	No	Not listed
Facebook	facebook.com	Yes	Yes	No	No	Yes
Facebook Marketplace	facebook.com/marketplace	Yes	No	No	No	Not listed
Facebook Messenger	messenger.com	Yes	Yes	Yes	No	Yes
Flickr	flickr.com	Yes	Yes	No	No	Yes
ForumClinic	forumclinic.com	Yes	No	No	No	Not listed
Goodreads	goodreads.com	Yes	No	No	No	Not listed
Google groups	groups.google.com	Yes	Yes	Yes	No	Not listed
Google reviews	maps.google.com	Yes	No	No	No	Not listed
Google+	plus.google.com	No	Yes	No	No	Not listed
HealthBoards	healthboards.com	Yes	Yes	No	No	Not listed
Imo	NA	Yes	Yes	Yes	No	No
Instagram	instagram.com	Yes	Yes	No	No	Yes
Kuaishou	kuaishou.com	Yes	Yes	No	Yes	Not listed
Likee	likee.video	Yes	Yes	No	No	No
Line	line.me	Yes	Yes	Yes	No	No
LinkedIn	linkedin.com	Yes	Yes	No	No	Yes
LiveJournal	livejournal.com	Yes	Yes	No	No	Not listed
MedHelp	medhelp.org	Yes	Yes	No	No	Not listed
Medications.com	medications.com	No	NA	NA	NA	NA
MediGuard	mediguard.org	Yes	No	No	No	Not listed
Meetup	meetup.com	Yes	No	No	No	Not listed
Microsoft Teams	teams.microsoft.com	Yes	No	Yes	No	Not listed
Myspace	myspace.com	Yes	Yes	No	No	Not lised
Nextdoor	nextdoor.com	Yes	Yes	No	No	Yes
PatientsLikeMe	patientslikeme.com	Yes	Yes	No	No	Not listed
Picsart	picsart.com	Yes	No	No	No	Not listed
Pinterest	pinterest.com	Yes	Yes	No	No	Yes
QQ	im.qq.com	Yes	Yes	No	Yes	No
Quora	quora.com	Yes	Yes	No	No	No
Qzone	qzone.qq.com	Yes	Yes	No	Yes	Not listed
Rakuten Viber	viber.com	Yes	Yes	Yes	No	Not listed
Reddit	reddit.com	Yes	Yes	No	No	Yes
Signal	signal.org	Yes	Yes	Yes	No	Not listed
Sina Weibo	us.weibo.com	Yes	Yes	No	Yes	No
Skype	skype.com	Yes	No	Yes	No	Not listed
Snapchat	snapchat.com	Yes	Yes	Yes	No	Yes
Stack Exchange	stackexchange.com	Yes	Yes	No	No	Yes
SteadyHealth	steadyhealth.com	Yes	Yes	No	No	Not listed
Telegram	telegram.org	Yes	Yes	Yes	No	No
TikTok	tiktok.com	Yes	Yes	No	No	Yes
TripAdvisor	tripadvisor.com	Yes	No	No	No	Not listed
Tumblr	tumblr.com	Yes	Yes	No	No	Yes
Twitch	twitch.tv	Yes	Yes	No	No	Yes
Twitter	twitter.com	Yes	Yes	No	No	Yes
Vevo	vevo.com	Yes	No	No	No	Not listed
Vive les rondes	vivelesronde.com	Yes	Yes	No	Yes	Not listed
VK	vk.com	Yes	Yes	No	No	No
WeChat	wechat.com	Yes	Yes	Yes	No	No
WhatsApp	whatsapp.com	Yes	Yes	Yes	No	No
Wikipedia	wikipedia.com	Yes	No	No	No	Not listed
Yelp	yelp.com	Yes	No	No	No	Not listed
YikYak	yikyak.com	Yes	Yes	No	No	Not listed
YouTube	youtube.com	Yes	Yes	No	No	Yes
